# Characterization of pretreatment cachexia through cytokine and nutritional analysis in patients with non-small cell lung carcinoma: the Marató cohort

**DOI:** 10.1101/2025.11.12.25339907

**Authors:** Sara Hijazo-Pechero, Inmaculada Peiró, Lorena Arribas, Aina Llenas-Bladé, Felipe Jiménez, Joaquim Moreno-Caceres, Fedra Luciano-Mateo, Matías Fernández-Huarte, Nadia Gómez-Serra, Ana Regina González-Tampán, Jesús Brenes, Miguel Mosteiro, Marina Domingo, Alicia Madurga, Andrés Cuéllar, Arturo Navarro-Martin, Míriam Núñez Fernández, Ramón Palmero, Samantha Aso, Susana Padrones, María Jové, David Cordero, Eduard Montanya, Cristina Muñoz-Pinedo, Ernest Nadal

## Abstract

Cancer cachexia is a frequent complication of patients diagnosed with non-small cell lung cancer (NSCLC) that affects their quality of life and their prognosis. A detailed, multidimensional characterization of patients with cancer cachexia is lacking. We conducted a prospective study of 52 patients diagnosed with locally advanced unresectable NSCLC who underwent concurrent chemoradiotherapy followed by immunotherapy. At baseline, 53% of patients met the Fearon’s criteria for cachexia. Cachexia was significantly associated with tumor stage (p < 0.001), performance status (p = 0.027), lower skeletal muscle index (p = 9e-4) and total adipose tissue index (p = 0.004), elevated C-Reactive Protein blood levels (p = 0.004), moderate to severe malnutrition (p < 0.001), reduced caloric intake (p = 0.007) and diminished physical strength (p = 0.001). Proteomic profiling using the O-link platform revealed known and novel biomarkers of cachexia, including inflammatory cytokines. Cachexia was significantly associated with elevated serum levels of CCL23, IL-6, CSF1, complement factor C1QA, motilin, agouti-related protein (AGRP) and soluble CD4 and CD276, and with lower RANKL, CKAP4, LRRN1, FLT3LG or Persephin, among others. These proteins showed varying degrees of correlation with caloric intake. GDF-15 was associated with weight loss (p = 0.00014), but not with cachexia (p=0.08), calorie intake or body composition. This prospective study demonstrates that cancer cachexia is highly prevalent in patients with unresectable locally advanced NSCLC and is associated with specific, understudied cytokines. These findings provide further insight into the biological characterization cachexia and may help identify novel targets for therapeutic interventions.
