## Supplementary material for "Characterization of pretreatment cachexia through cytokine and nutritional analysis in patients with non-small cell lung carcinoma: the Marató cohort": Hijazo-Pechero supporting information - Table S1

### Sheet: SupplTable1_MetabCovs_Males
	N	No cachexia	Cachexia	p
		N=22	N=18
Glycemia (glucose) (mg/dl), N (%):	40			0.359
Hypoglycemia (< 70 mg/dl)		0 (0.00%)	1 (5.56%)
Normoglycemia (>=70 and <= 100 mg/dl)		9 (40.91%)	9 (50.00%)
Hyperglycemia (> 100 and <= 125 mg/dl)		6 (27.27%)	6 (33.33%)
Diabetes (> 125 mg/dl)		7 (31.82%)	2 (11.11%)
Insulin, Median [0th;100th]	38	11.30 [4.96;33.17]	6.16 [1.74;19.23]	0.008
HOMA-IR, N (%):	38			0.31
No insulin resistance (HOMA-IR < 2.5)		9 (42.86%)	11 (64.71%)
Insulin resistance (HOMA-IR >= 2.5)		12 (57.14%)	6 (35.29%)
HbA1c (%), N (%):	39			0.903
Good glycemic control (>=4 and <= 5.6%)		4 (18.18%)	2 (11.76%)
Pre-diabetes (> 5.6 and <=6.4%)		14 (63.64%)	12 (70.59%)
Diabetes (> 6.4 %)		4 (18.18%)	3 (17.65%)
Reactive C protein (mg/L), N (%):	39			0.002
RCP < 10 (mg/L)		13 (59.09%)	1 (5.88%)
RCP >= 10 (mg/L)		9 (40.91%)	16 (94.12%)
Albumin (g/L), N (%):	40			0.215
Albumin < 35 (g/L)		0 (0.00%)	2 (11.11%)
Albumin >= 35 (g/L)		22 (100.00%)	16 (88.89%)
Glasgow score, N (%):	38			0.001
0 (RCP <10 (mg/L) and Alb > 35 (g/L))		13 (61.90%)	1 (5.88%)
1 (RCP >10 (mg/L) or Alb < 35 (g/L))		8 (38.10%)	15 (88.24%)
2 (RCP >10 (mg/L) and Alb < 35 (g/L))		0 (0.00%)	1 (5.88%)
Neutrophil/Lymphocyte ratio, N (%):	40			0.585
NLR < 3.5		14 (63.64%)	9 (50.00%)
NLR >= 3.5		8 (36.36%)	9 (50.00%)
Caloric intake, Median [0th;100th]	39	1932.93 [1183.33;2902.91]	1658.70 [676.43;2460.80]	0.032
Carbohydrates intake, Median [0th;100th]	39	170.42 [101.10;381.31]	161.95 [88.31;301.87]	0.226
Protein intake, Median [0th;100th]	39	70.19 [32.36;117.53]	68.86 [15.78;104.00]	0.910
Fat intake, Median [0th;100th]	39	88.48 [46.22;194.89]	67.34 [28.45;106.44]	0.037
Fiber intake, Median [0th;100th]	39	12.98 [3.29;26.52]	11.47 [2.00;23.10]	0.382
PG-VSG, N (%):	39			<0.001
Good nutritional status		20 (95.24%)	1 (5.56%)
Moderate malnutrition		1 (4.76%)	6 (33.33%)
Severe malnutrition		0 (0.00%)	11 (61.11%)
Caloric deficit, N (%):	39			0.684
Not caloric deficit		4 (19.05%)	2 (11.11%)
Caloric deficit		17 (80.95%)	16 (88.89%)
Dinamometry, Median [0th;100th]	40	34.25 [19.90;49.50]	25.85 [20.60;44.20]	0.014
Speed test (time), Median [0th;100th]	39	3.74 [2.70;5.92]	4.16 [2.32;8.26]	0.181
Speed test (score), Median [0th;100th]	39	4.00 [3.00;4.00]	4.00 [2.00;4.00]	0.135
Speed test (score), Median [0th;100th]	34	9.00 [5.00;16.00]	10.00 [3.00;16.00]	0.986
Mioesteatosis, N (%):	37			0.779
No		10 (47.62%)	6 (37.50%)
Yes		11 (52.38%)	10 (62.50%)
