## Supplementary material for "Characterization of pretreatment cachexia through cytokine and nutritional analysis in patients with non-small cell lung carcinoma: the Marató cohort": Hijazo-Pechero supporting information - Table S2

### Sheet: DE_Cks_Cachexia
Assay	Median_No cachexia	N_No cachexia	Median_Cachexia	N_Cachexia	Change	p	FDR	significance
LRRN1	0.8151	25	0.0005	26	-0.8146	9.23869e-05	0.0118839	down
MLN	-0.46715	25	0.665825	26	1.13298	9.23869e-05	0.0118839	up
IL6	0.1812	25	1.6678	26	1.4866	9.98648e-05	0.0118839	up
CCL23	-0.1553	25	0.5605	26	0.7158	0.000170577	0.015224	up
SELPLG	0.15715	25	-0.206925	26	-0.364075	0.000229913	0.0164158	down
C1QA	-0.1637	25	0.14335	26	0.30705	0.000382664	0.0227685	up
CKAP4	-0.0241	25	0.56355	26	0.58765	0.000473647	0.024156	up
AGRP	-0.1276	25	0.60035	26	0.72795	0.00071913	0.0320912	up
CD4	0.051	25	0.46085	26	0.40985	0.000824323	0.0326982	up
FLT3LG	0.3383	25	-0.12645	26	-0.46475	0.00100913	0.0360259	down
PSPN	0.7187	25	-0.2413	26	-0.96	0.0011529	0.0374167	down
CD276	-0.2151	25	0.32065	26	0.53575	0.00131539	0.039133	up
CSF1	0.1355	25	0.5279	26	0.3924	0.0014988	0.0411594	up
ENPP5	0.3838	25	-0.0439	26	-0.4277	0.00181843	0.0460779	down
TNFSF11	0.8345	25	-0.04155	26	-0.87605	0.00206512	0.0460779	down
SMPDL3A	0.4547	25	-0.3697	26	-0.8244	0.00206512	0.0460779	down
ESM1	0.02195	25	0.58195	26	0.56	0.00338926	0.0568901	up
JUN	-0.0751	25	0.5618	26	0.6369	0.00338998	0.0568901	up
FCRL6	-0.32275	25	0.487875	26	0.810625	0.00360131	0.0568901	up
DPP10	0.297	25	-0.194175	26	-0.491175	0.00371062	0.0568901	down
ITGA11	0.4774	25	0.1103	26	-0.3671	0.00382454	0.0568901	down
TLR3	0.3666	25	-0.06855	26	-0.43515	0.00382454	0.0568901	down
ENPP7	0.3876	25	-0.489125	26	-0.876725	0.00382454	0.0568901	down
CDON	0.5741	25	-0.140175	26	-0.714275	0.00382454	0.0568901	down
KLRD1	-0.1222	25	0.35285	26	0.47505	0.00484876	0.0692403	up
FGF5	-0.08365	25	0.47065	26	0.5543	0.00906352	0.11984	up
KRT19	-0.0179	25	0.82555	26	0.84345	0.00906352	0.11984	up
PTX3	-0.23775	25	0.211975	26	0.449725	0.00957513	0.122083	up
CD79B	0.33225	25	0.757525	26	0.425275	0.0106762	0.131428	up
CXCL12	-0.01115	25	0.63755	26	0.6487	0.0118885	0.136909	up
TNFRSF11A	0.06255	25	0.545775	26	0.483225	0.0118885	0.136909	up
IL4R	-0.0818	25	0.3693	26	0.4511	0.0125392	0.13989	up
CLEC4G	0.02475	25	0.436975	26	0.412225	0.0132192	0.143008	up
CCL22	0.67145	25	0.091	26	-0.58045	0.0139359	0.146327	down
MMP1	-0.0088	25	0.2053	26	0.2141	0.0146845	0.149103	up
SHMT1	0.0428	25	-0.2369	26	-0.2797	0.0154682	0.149103	down
MMP10	0.4127	25	1.46575	26	1.05305	0.0154682	0.149103	up
CXADR	-0.1573	25	0.1612	26	0.3185	0.0162886	0.149103	up
TGFA	-0.0894	25	0.738225	26	0.827625	0.0162886	0.149103	up
NFASC	0.3097	25	-0.00765	26	-0.31735	0.0180447	0.161049	down
NTF3	0.17505	25	-0.155525	26	-0.330575	0.0199645	0.173837	down
PLXNA4	0.262	25	-0.026925	26	-0.288925	0.0209895	0.178411	down
GMPR	-0.159	25	-0.3525	26	-0.1935	0.0220601	0.18315	down
IL3RA	0.27975	25	0.09605	26	-0.1837	0.023178	0.183878	down
LTBR	0.10535	25	0.46035	26	0.355	0.023178	0.183878	up
PLAUR	0.106	25	0.40505	26	0.29905	0.0243446	0.188935	up
OSM	0.0794	25	0.4408	26	0.3614	0.0268314	0.203804	up
CLEC4C	0.7997	25	0.20795	26	-0.59175	0.035649	0.265139	down
IL17RB	-0.453	25	-0.051075	26	0.401925	0.0373364	0.272022	up
MZB1	0.4381	25	0.83225	26	0.39415	0.0409158	0.292139	up
COLEC12	0.1019	25	0.252	26	0.1501	0.042812	0.299684	up
CD200R1	0.3656	25	0.173	26	-0.1926	0.0447819	0.301644	down
WNT9A	0.0757	25	0.425025	26	0.349325	0.0447819	0.301644	up
PRELP	0.13485	25	0.311625	26	0.176775	0.0468277	0.309583	up
ENAH	0.1171	25	0.318475	26	0.201375	0.0489516	0.31774	up
BTN3A2	0.1978	25	0.4333	26	0.2355	0.0511558	0.326118	non-significant
FSTL3	-0.1123	25	0.3192	26	0.4315	0.0534424	0.334718	non-significant
IL20	0.22745	25	0.0393	26	-0.18815	0.0634593	0.390603	non-significant
CTSO	0.32115	25	0.14315	26	-0.178	0.0661803	0.393809	non-significant
KYNU	0.05045	25	-0.169675	26	-0.220125	0.0661864	0.393809	non-significant
METAP1D	-0.26905	25	0.177125	26	0.446175	0.0690221	0.403949	non-significant
LAIR1	0.06985	25	0.383975	26	0.314125	0.0719502	0.407718	non-significant
ADGRE2	0.4069	25	0.14685	26	-0.26005	0.0719502	0.407718	non-significant
LGMN	0.538	25	0.15875	26	-0.37925	0.0749794	0.416208	non-significant
LILRB4	0.00105	25	0.5827	26	0.58165	0.0781118	0.416208	non-significant
CCL17	-0.1127	25	-0.3569	26	-0.2442	0.0781118	0.416208	non-significant
SPON1	-0.1288	25	0.15995	26	0.28875	0.0781118	0.416208	non-significant
ITGA6	0.0551	25	-0.00495	26	-0.06005	0.0846963	0.438211	non-significant
SIGLEC10	0.0634	25	0.11745	26	0.05405	0.0846963	0.438211	non-significant
ACTN4	-0.1918	25	-0.00935	26	0.18245	0.0954076	0.466582	non-significant
IL11	0.16635	25	0.71455	26	0.5482	0.0954076	0.466582	non-significant
YTHDF3	0.1746	25	0.5448	26	0.3702	0.0954076	0.466582	non-significant
MEPE	0.0579	25	0.18245	26	0.12455	0.0954076	0.466582	non-significant
CD58	0.28635	25	0.087475	26	-0.198875	0.103133	0.497545	non-significant
IL1B	0.32705	25	0.776875	26	0.449825	0.107177	0.503452	non-significant
CD83	0.65005	25	0.219125	26	-0.430925	0.107177	0.503452	non-significant
TNFSF10	0.19265	25	0.03515	26	-0.1575	0.111347	0.516245	non-significant
B4GALT1	0.0466	25	0.2287	26	0.1821	0.115643	0.529291	non-significant
ADA	0.2525	25	0.0444	26	-0.2081	0.124626	0.556145	non-significant
IL1R2	0.06265	25	-0.030625	26	-0.093275	0.124626	0.556145	non-significant
TNFRSF14	0.1516	25	0.241475	26	0.089875	0.129309	0.55622	non-significant
IL24	0.1883	25	0.47075	26	0.28245	0.129317	0.55622	non-significant
MAPK9	-0.1155	25	0.22235	26	0.33785	0.129317	0.55622	non-significant
CXCL8	0.3303	25	0.99905	26	0.66875	0.134144	0.563406	non-significant
CXCL9	-0.0308	25	0.46275	26	0.49355	0.134144	0.563406	non-significant
PARP1	-0.0785	25	0.26615	26	0.34465	0.13911	0.570829	non-significant
SRPK2	-0.0996	25	0.2179	26	0.3175	0.13911	0.570829	non-significant
PSIP1	0.3777	25	1.10373	26	0.726025	0.144215	0.578481	non-significant
ANGPTL4	0.1801	25	0.52635	26	0.34625	0.144215	0.578481	non-significant
IL1RL2	0.18945	25	-0.066825	26	-0.256275	0.149463	0.586355	non-significant
SLAMF7	0.62645	25	0.69985	26	0.0734	0.149463	0.586355	non-significant
PKLR	0.0446	25	-0.1901	26	-0.2347	0.152132	0.590338	non-significant
LY6D	0.16375	25	0.3696	26	0.20585	0.154856	0.594445	non-significant
LHPP	0.1972	25	-0.019175	26	-0.216375	0.160394	0.595877	non-significant
CXCL3	-0.0086	25	0.320475	26	0.329075	0.160394	0.595877	non-significant
TIMP3	0.23245	25	0.7362	26	0.50375	0.166082	0.595877	non-significant
PRSS8	0.1521	25	-0.1053	26	-0.2574	0.166082	0.595877	non-significant
FABP1	1.011	25	0.194	26	-0.817	0.166082	0.595877	non-significant
IL22RA1	0.1794	25	0.0653	26	-0.1141	0.17192	0.595877	non-significant
ALDH3A1	0.45295	25	-0.10695	26	-0.5599	0.17192	0.595877	non-significant
CD84	0.1244	25	0.0818	26	-0.0426	0.17192	0.595877	non-significant
PCDH1	0.0039	25	-0.04235	26	-0.04625	0.17192	0.595877	non-significant
OSCAR	0.16185	25	0.32585	26	0.164	0.17192	0.595877	non-significant
NBN	0.16415	25	0.785575	26	0.621425	0.184054	0.631799	non-significant
CCL3	0.1143	25	0.545225	26	0.430925	0.190353	0.632984	non-significant
CCL11	0.1151	25	0.1229	26	0.0078	0.190353	0.632984	non-significant
DNER	0.18205	25	0.06005	26	-0.122	0.190353	0.632984	non-significant
VASH1	0.0749	25	-0.01425	26	-0.08915	0.19681	0.632984	non-significant
IL32	0.16805	25	0.0164	26	-0.15165	0.19681	0.632984	non-significant
CRELD2	0.0168	25	0.0335	26	0.0167	0.19681	0.632984	non-significant
PON3	-0.057	25	-0.116275	26	-0.059275	0.19681	0.632984	non-significant
TNF	0.0725	25	0.316275	26	0.243775	0.210203	0.646917	non-significant
PRDX3	-0.3689	25	-0.0831	26	0.2858	0.210203	0.646917	non-significant
PTH1R	0.03755	25	0.1298	26	0.09225	0.210203	0.646917	non-significant
PGF	0.1785	25	0.23525	26	0.05675	0.210203	0.646917	non-significant
F2R	0.1975	25	0.30175	26	0.10425	0.210203	0.646917	non-significant
IL17A	-0.1223	25	0.3324	26	0.4547	0.217141	0.650851	non-significant
IFNGR1	0.017	25	0.1073	26	0.0903	0.217141	0.650851	non-significant
TREM2	0.3643	25	-0.13675	26	-0.50105	0.217141	0.650851	non-significant
SIT1	-0.1185	25	0.1218	26	0.2403	0.224243	0.650851	non-significant
LAMP3	0.44255	25	0.193825	26	-0.248725	0.224243	0.650851	non-significant
SCGB3A2	-0.38945	25	-0.0611	26	0.32835	0.224243	0.650851	non-significant
SIRPB1	0.33905	25	0.619375	26	0.280325	0.224243	0.650851	non-significant
NCR1	0.21705	25	0.384775	26	0.167725	0.231509	0.661189	non-significant
CCL20	-0.3116	25	0.13655	26	0.44815	0.231509	0.661189	non-significant
CXCL17	0.224	25	0.46255	26	0.23855	0.23894	0.676998	non-significant
LTO1	-0.03975	25	-0.268375	26	-0.228625	0.246539	0.687612	non-significant
IL17C	-0.57855	25	-0.10715	26	0.4714	0.246539	0.687612	non-significant
LAT	0.18325	25	0.2387	26	0.05545	0.254305	0.68778	non-significant
CLSTN2	0.132	25	0.26145	26	0.12945	0.254305	0.68778	non-significant
CXCL1	0.2641	25	0.39325	26	0.12915	0.254305	0.68778	non-significant
DAG1	0.4591	25	0.36335	26	-0.09575	0.254305	0.68778	non-significant
EGLN1	0.29735	25	0.794175	26	0.496825	0.26224	0.697154	non-significant
LAMA4	0.54725	25	0.3856	26	-0.16165	0.26224	0.697154	non-significant
BANK1	0.81	25	0.91175	26	0.10175	0.270344	0.697154	non-significant
SIGLEC1	0.41495	25	0.395525	26	-0.019425	0.270344	0.697154	non-significant
CRIM1	0.1798	25	0.3398	26	0.16	0.270344	0.697154	non-significant
NME3	0.25865	25	0.12065	26	-0.138	0.274449	0.697154	non-significant
IL5RA	0.0022	25	0.30415	26	0.30195	0.278618	0.697154	non-significant
CSF3	-0.42895	25	-0.09745	26	0.3315	0.287063	0.697154	non-significant
IFNG	0.2085	25	-0.02155	26	-0.23005	0.287063	0.697154	non-significant
BACH1	0.05885	25	0.414075	26	0.355225	0.287063	0.697154	non-significant
ISM1	0.2348	25	-0.08125	26	-0.31605	0.287063	0.697154	non-significant
CCL26	-0.2429	25	-0.456175	26	-0.213275	0.287063	0.697154	non-significant
CDSN	0.0629	25	0.29205	26	0.22915	0.287063	0.697154	non-significant
CCL4	0.271	25	0.5214	26	0.2504	0.287063	0.697154	non-significant
CD40	0.3247	25	0.365975	26	0.041275	0.287063	0.697154	non-significant
EDAR	0.79505	25	0.59165	26	-0.2034	0.295679	0.70844	non-significant
CEACAM21	0.62195	25	0.7623	26	0.14035	0.295679	0.70844	non-significant
SPINK4	-0.0033	25	0.4396	26	0.4429	0.304467	0.724232	non-significant
PREB	0.1311	25	0.26565	26	0.13455	0.313426	0.724232	non-significant
NCF2	0.5327	25	0.86155	26	0.32885	0.313426	0.724232	non-significant
HSD11B1	-0.1446	25	-0.52695	26	-0.38235	0.313426	0.724232	non-significant
AGER	0.4265	25	0.117	26	-0.3095	0.313426	0.724232	non-significant
PRKAB1	0.5224	25	0.813975	26	0.291575	0.322557	0.724232	non-significant
IL17D	0.2027	25	0.3244	26	0.1217	0.322557	0.724232	non-significant
VEGFA	0.3784	25	0.67785	26	0.29945	0.322557	0.724232	non-significant
IL10RB	0.1775	25	0.2992	26	0.1217	0.322557	0.724232	non-significant
CCL24	-0.3333	25	-0.058075	26	0.275225	0.322557	0.724232	non-significant
CCL7	-0.1407	25	0.04815	26	0.18885	0.33186	0.735863	non-significant
LY9	0.41595	25	0.47275	26	0.0568	0.33186	0.735863	non-significant
CD244	0.29085	25	0.135	26	-0.15585	0.35098	0.773456	non-significant
TNFAIP8	0.21675	25	-0.1177	26	-0.33445	0.360797	0.77593	non-significant
SULT2A1	0.0566	25	0.01265	26	-0.04395	0.360797	0.77593	non-significant
EPHA1	0.1807	25	0.18705	26	0.00635	0.360797	0.77593	non-significant
CHRDL1	0.3033	25	0.50655	26	0.20325	0.360797	0.77593	non-significant
ITM2A	0.00385	25	-0.043325	26	-0.047175	0.380941	0.80471	non-significant
CTSC	0.2475	25	0.1086	26	-0.1389	0.380941	0.80471	non-significant
OMD	0.0145	25	0.2828	26	0.2683	0.380941	0.80471	non-significant
CLIP2	0.54385	25	0.39485	26	-0.149	0.391267	0.816856	non-significant
HEXIM1	-0.2328	25	0.1228	26	0.3556	0.391267	0.816856	non-significant
LY75	0.2889	25	0.21445	26	-0.07445	0.401762	0.833889	non-significant
COL9A1	0.1168	25	0.4471	26	0.3303	0.412423	0.841307	non-significant
NT5C3A	0.2853	25	0.0872	26	-0.1981	0.412423	0.841307	non-significant
CD160	0.5112	25	0.501275	26	-0.009925	0.417806	0.841307	non-significant
TBC1D5	0.6122	25	0.4466	26	-0.1656	0.42325	0.841307	non-significant
CD22	0.56965	25	0.3099	26	-0.25975	0.42325	0.841307	non-significant
CCL25	0.1372	25	0.095325	26	-0.041875	0.42325	0.841307	non-significant
TNFSF13	0.1196	25	0.02735	26	-0.09225	0.42325	0.841307	non-significant
WAS	0.6228	25	0.38495	26	-0.23785	0.434242	0.841307	non-significant
GBP2	0.2619	25	0.31375	26	0.05185	0.434242	0.841307	non-significant
FOXO1	-0.0046	25	0.2547	26	0.2593	0.434242	0.841307	non-significant
TNFRSF11B	0.18795	25	0.2172	26	0.02925	0.434242	0.841307	non-significant
MEGF10	0.4769	25	0.3324	26	-0.1445	0.434242	0.841307	non-significant
ARNT	-0.05	25	0.144325	26	0.194325	0.445398	0.841307	non-significant
RABGAP1L	0.1673	25	0.09965	26	-0.06765	0.445398	0.841307	non-significant
AOC1	-0.1085	25	0.1395	26	0.248	0.445398	0.841307	non-significant
SPRY2	0.2736	25	0.160075	26	-0.113525	0.445398	0.841307	non-significant
ADAM23	0.63655	25	0.494475	26	-0.142075	0.445398	0.841307	non-significant
TPSAB1	0.2429	25	0.09255	26	-0.15035	0.456714	0.844445	non-significant
PRDX5	0.29205	25	0.107525	26	-0.184525	0.456714	0.844445	non-significant
CRLF1	0.1827	25	0.066	26	-0.1167	0.456714	0.844445	non-significant
ROBO1	0.2463	25	0.26575	26	0.01945	0.456714	0.844445	non-significant
CXCL6	0.35675	25	0.410275	26	0.053525	0.468191	0.844445	non-significant
PTPN6	0.474	25	0.5689	26	0.0949	0.468191	0.844445	non-significant
HSPA1A	0.1575	25	0.6251	26	0.4676	0.468191	0.844445	non-significant
LGALS4	0.3884	25	0.2753	26	-0.1131	0.468191	0.844445	non-significant
PAPPA	0.353	25	0.762575	26	0.409575	0.479825	0.844445	non-significant
CD70	0.17855	25	0.37725	26	0.1987	0.479825	0.844445	non-significant
LIFR	-0.035	25	0.08455	26	0.11955	0.479825	0.844445	non-significant
DECR1	0.032	25	0.001425	26	-0.030575	0.491616	0.844445	non-significant
CCL13	0.5164	25	0.40585	26	-0.11055	0.491616	0.844445	non-significant
TNFRSF13B	0.4515	25	0.2871	26	-0.1644	0.491616	0.844445	non-significant
CST7	0.49395	25	0.7182	26	0.22425	0.491616	0.844445	non-significant
CCL21	0.3309	25	0.4957	26	0.1648	0.497559	0.844445	non-significant
DGKZ	0.08515	25	0.252725	26	0.167575	0.50356	0.844445	non-significant
TRIM21	0.4358	25	-0.0212	26	-0.457	0.50356	0.844445	non-significant
IKBKG	0.159	25	0.39895	26	0.23995	0.50356	0.844445	non-significant
NFATC1	0.7634	25	0.4991	26	-0.2643	0.50356	0.844445	non-significant
HCLS1	0.1279	25	0.16395	26	0.03605	0.50356	0.844445	non-significant
GZMA	0.4817	25	0.4712	26	-0.0105	0.50356	0.844445	non-significant
ERBB3	0.0507	25	-0.002675	26	-0.053375	0.50356	0.844445	non-significant
RGS8	0.1319	25	0.1529	26	0.021	0.515655	0.844445	non-significant
IRAK1	0.9104	25	0.83875	26	-0.07165	0.515655	0.844445	non-significant
MGMT	0.0221	25	0.520375	26	0.498275	0.515655	0.844445	non-significant
FKBP1B	1.1643	25	0.55235	26	-0.61195	0.515655	0.844445	non-significant
FIS1	0.6113	25	0.3706	26	-0.2407	0.515655	0.844445	non-significant
EPCAM	-0.29825	25	-0.022275	26	0.275975	0.515655	0.844445	non-significant
IL5	0.40515	25	0.2631	26	-0.14205	0.5279	0.845114	non-significant
ITGB6	0.28875	25	0.128425	26	-0.160325	0.5279	0.845114	non-significant
IL18	0.0727	25	-0.033725	26	-0.106425	0.5279	0.845114	non-significant
SMOC2	0.54365	25	0.1683	26	-0.37535	0.5279	0.845114	non-significant
ATP5IF1	-0.15555	25	0.038825	26	0.194375	0.5279	0.845114	non-significant
IL33	0.0307	25	0.1631	26	0.1324	0.540291	0.853469	non-significant
AMN	0.11545	25	0.066	26	-0.04945	0.540291	0.853469	non-significant
SPINT2	0.2837	25	0.24485	26	-0.03885	0.540291	0.853469	non-significant
FGF2	-0.1956	25	0.0225	26	0.2181	0.552826	0.855442	non-significant
NUB1	0.0633	25	0.0127	26	-0.0506	0.552826	0.855442	non-significant
NPPC	0.5096	25	-0.029525	26	-0.539125	0.552826	0.855442	non-significant
CRHBP	0.3815	25	0.29655	26	-0.08495	0.552826	0.855442	non-significant
FCRL3	-0.01025	25	0.19475	26	0.205	0.565502	0.855442	non-significant
AXIN1	0.431	25	0.46265	26	0.03165	0.565502	0.855442	non-significant
DFFA	0.1632	25	0.4969	26	0.3337	0.565502	0.855442	non-significant
TNFRSF4	0.21555	25	0.3716	26	0.15605	0.565502	0.855442	non-significant
MPIG6B	0.5318	25	0.40185	26	-0.12995	0.565502	0.855442	non-significant
REG4	0.00205	25	0.325525	26	0.323475	0.565502	0.855442	non-significant
MILR1	0.5649	25	0.6164	26	0.0515	0.578316	0.871135	non-significant
PNPT1	0.24315	25	0.294475	26	0.051325	0.591265	0.871328	non-significant
MVK	0.31235	25	0.2974	26	-0.01495	0.591265	0.871328	non-significant
TNFRSF13C	0.3356	25	0.3704	26	0.0348	0.591265	0.871328	non-significant
SERPINB8	0.372	25	0.69255	26	0.32055	0.591265	0.871328	non-significant
SCGB1A1	0.2327	25	0.2753	26	0.0426	0.591265	0.871328	non-significant
CD6	0.31995	25	0.368075	26	0.048125	0.604346	0.871328	non-significant
FASLG	0.36365	25	0.302125	26	-0.061525	0.604346	0.871328	non-significant
NELL2	0.2824	25	0.15235	26	-0.13005	0.604346	0.871328	non-significant
WFIKKN2	0.1654	25	0.31855	26	0.15315	0.604346	0.871328	non-significant
IL2RB	0.1224	25	0.25975	26	0.13735	0.617555	0.871328	non-significant
PADI2	0.55535	25	0.65825	26	0.1029	0.617555	0.871328	non-significant
HLA-DRA	0.1485	25	0.231325	26	0.082825	0.617555	0.871328	non-significant
SLC39A5	-0.27095	25	-0.229575	26	0.041375	0.617555	0.871328	non-significant
PIK3AP1	0.0242	25	0.14285	26	0.11865	0.617555	0.871328	non-significant
HPCAL1	0.1907	25	0.06065	26	-0.13005	0.617555	0.871328	non-significant
CXCL10	0.3201	25	0.215	26	-0.1051	0.617555	0.871328	non-significant
IFNLR1	0.31615	25	0.285675	26	-0.030475	0.630888	0.871328	non-significant
SKAP2	0.84535	25	0.86775	26	0.0224	0.630888	0.871328	non-significant
ANXA11	-0.0821	25	-0.03105	26	0.05105	0.644336	0.871328	non-significant
PROK1	-0.29335	25	-0.042425	26	0.250925	0.644343	0.871328	non-significant
FCAR	0.1281	25	0.1623	26	0.0342	0.644343	0.871328	non-significant
MICB_MICA	0.11675	25	0.37865	26	0.2619	0.644343	0.871328	non-significant
IL16	0.2958	25	0.6016	26	0.3058	0.644343	0.871328	non-significant
CD48	0.2656	25	0.26785	26	0.00225	0.644343	0.871328	non-significant
IL1RN	0.5345	25	0.738525	26	0.204025	0.644343	0.871328	non-significant
PDLIM7	1.4197	25	1.08045	26	-0.33925	0.644343	0.871328	non-significant
ANGPT1	0.05535	25	0.10655	26	0.0512	0.644343	0.871328	non-significant
EIF4G1	0.14165	25	0.37345	26	0.2318	0.657916	0.886324	non-significant
TGFB1	0.2941	25	0.3024	26	0.0083	0.671602	0.901361	non-significant
SCRN1	-0.3232	25	0.0881	26	0.4113	0.685398	0.909618	non-significant
GOPC	0.14925	25	0.1316	26	-0.01765	0.685398	0.909618	non-significant
PPP1R9B	0.1735	25	0.289575	26	0.116075	0.685398	0.909618	non-significant
FXYD5	0.1456	25	0.233325	26	0.087725	0.6993	0.917831	non-significant
IL12RB1	0.219	25	0.236725	26	0.017725	0.6993	0.917831	non-significant
TRAF2	0.0599	25	0.13795	26	0.07805	0.6993	0.917831	non-significant
CNTNAP2	0.1704	25	0.1689	26	-0.0015	0.713297	0.922642	non-significant
TPT1	0.38055	25	0.321675	26	-0.058875	0.713303	0.922642	non-significant
ANGPTL2	0.3218	25	0.34785	26	0.02605	0.713303	0.922642	non-significant
SCG3	0.03	25	0.22415	26	0.19415	0.713303	0.922642	non-significant
IL2	0.36595	25	0.908925	26	0.542975	0.727404	0.930764	non-significant
LAP3	-0.2353	25	-0.082975	26	0.152325	0.727404	0.930764	non-significant
IL18R1	0.1378	25	0.08135	26	-0.05645	0.727404	0.930764	non-significant
NCLN	0.1416	25	0.1448	26	0.0032	0.741597	0.935513	non-significant
SLAMF1	0.21155	25	0.40635	26	0.1948	0.741597	0.935513	non-significant
BCR	0.19195	25	0.325775	26	0.133825	0.741597	0.935513	non-significant
MATN2	0.3354	25	0.2957	26	-0.0397	0.741597	0.935513	non-significant
TANK	0.18795	25	0.392025	26	0.204075	0.755879	0.946838	non-significant
ICA1	0.0768	25	0.161	26	0.0842	0.755879	0.946838	non-significant
MERTK	0.0799	25	0.13785	26	0.05795	0.770245	0.948246	non-significant
DBNL	0.9654	25	1.04068	26	0.075275	0.770245	0.948246	non-significant
DNPH1	0.031	25	0.3116	26	0.2806	0.770245	0.948246	non-significant
MYO9B	0.4652	25	0.349125	26	-0.116075	0.78469	0.948246	non-significant
FCRL2	0.31985	25	0.45545	26	0.1356	0.78469	0.948246	non-significant
AGRN	0.2592	25	0.2042	26	-0.055	0.78469	0.948246	non-significant
AMBN	0.05955	25	0.104225	26	0.044675	0.79921	0.948246	non-significant
NRTN	-0.1981	25	0.07815	26	0.27625	0.79921	0.948246	non-significant
PRKCQ	0.2082	25	0.2081	26	-0.0001	0.79921	0.948246	non-significant
DAPP1	0.2072	25	0.4083	26	0.2011	0.79921	0.948246	non-significant
LSP1	0.1181	25	0.2316	26	0.1135	0.79921	0.948246	non-significant
KLRB1	0.4083	25	0.338925	26	-0.069375	0.813795	0.948246	non-significant
SCGN	0.0312	25	0.07085	26	0.03965	0.813799	0.948246	non-significant
GALNT3	0.2768	25	0.31365	26	0.03685	0.813799	0.948246	non-significant
FABP9	0.2694	25	0.25165	26	-0.01775	0.813799	0.948246	non-significant
IL15	-0.1552	25	-0.0392	26	0.116	0.813799	0.948246	non-significant
TPP1	0.23025	25	0.08375	26	-0.1465	0.813799	0.948246	non-significant
LGALS9	0.1835	25	0.0953	26	-0.0882	0.813799	0.948246	non-significant
TFF2	0.0695	25	0.1642	26	0.0947	0.813799	0.948246	non-significant
IL7	-0.18885	25	-0.07135	26	0.1175	0.828453	0.948246	non-significant
CCL28	0.15765	25	0.016425	26	-0.141225	0.828453	0.948246	non-significant
VEGFD	0.2667	25	0.2423	26	-0.0244	0.828453	0.948246	non-significant
CKMT1A_CKMT1B	0.23105	25	0.273675	26	0.042625	0.828453	0.948246	non-significant
EIF5A	0.1228	25	0.1114	26	-0.0114	0.843168	0.948246	non-significant
EPO	0.7029	25	-0.0095	26	-0.7124	0.843168	0.948246	non-significant
HLA-E	-0.1601	25	-0.07815	26	0.08195	0.843168	0.948246	non-significant
MAP2K6	1.0201	25	1.0447	26	0.0246	0.843168	0.948246	non-significant
ARHGEF12	0.8459	25	0.8886	26	0.0427	0.843168	0.948246	non-significant
NCK2	0.03105	25	-0.052075	26	-0.083125	0.843168	0.948246	non-significant
PLA2G4A	0.1235	25	0.15015	26	0.02665	0.843168	0.948246	non-significant
IL20RA	0.4136	25	0.189	26	-0.2246	0.857937	0.948246	non-significant
RAB37	0.3796	25	0.2916	26	-0.088	0.857937	0.948246	non-significant
NFATC3	-0.0768	25	-0.028875	26	0.047925	0.857937	0.948246	non-significant
IL1A	0.05055	25	-0.054275	26	-0.104825	0.857937	0.948246	non-significant
JCHAIN	0.0282	25	0.02815	26	-5e-05	0.857937	0.948246	non-significant
ICAM4	0.25925	25	0.21395	26	-0.0453	0.857937	0.948246	non-significant
CLEC4D	0.5926	25	0.41625	26	-0.17635	0.857937	0.948246	non-significant
DNAJA2	0.6277	25	0.6366	26	0.0089	0.857937	0.948246	non-significant
IL13	-0.2879	25	-0.106725	26	0.181175	0.872756	0.958689	non-significant
CTRC	-0.0178	25	-0.130475	26	-0.112675	0.872756	0.958689	non-significant
IL15RA	-0.1017	25	-0.1196	26	-0.0179	0.88762	0.963162	non-significant
CD200	0.2141	25	0.31755	26	0.10345	0.88762	0.963162	non-significant
NUDC	0.0156	25	0.066275	26	0.050675	0.88762	0.963162	non-significant
CCN2	0.03455	25	0.05395	26	0.0194	0.88762	0.963162	non-significant
IL17F	0.7063	25	0.6193	26	-0.087	0.902523	0.966176	non-significant
SH2D1A	0.31025	25	0.333375	26	0.023125	0.902523	0.966176	non-significant
ARTN	0.4138	25	0.32695	26	-0.08685	0.917461	0.966176	non-significant
IRAK4	0.2357	25	0.33325	26	0.09755	0.917461	0.966176	non-significant
BSG	0.0938	25	0.023175	26	-0.070625	0.917461	0.966176	non-significant
IL12B	0.6406	25	0.63435	26	-0.00625	0.917461	0.966176	non-significant
EGF	0.314	25	0.47145	26	0.15745	0.917461	0.966176	non-significant
MANF	0.5944	25	0.6822	26	0.0878	0.917461	0.966176	non-significant
PDGFB	0.2686	25	0.17175	26	-0.09685	0.917461	0.966176	non-significant
CRKL	0.9492	25	0.86285	26	-0.08635	0.917461	0.966176	non-significant
TRIM5	0.38785	25	0.488075	26	0.100225	0.932428	0.976179	non-significant
CASP2	0.6681	25	1.0045	26	0.3364	0.932428	0.976179	non-significant
STX8	0.5979	25	0.65065	26	0.05275	0.947419	0.97754	non-significant
SAMD9L	0.3388	25	0.35435	26	0.01555	0.947419	0.97754	non-significant
PSMG3	0.0561	25	0.00105	26	-0.05505	0.947419	0.97754	non-significant
GLOD4	0.2676	25	0.31105	26	0.04345	0.947419	0.97754	non-significant
PNLIPRP2	-1.2411	25	-1.31655	26	-0.07545	0.947419	0.97754	non-significant
IL10RA	0.23915	25	0.42875	26	0.1896	0.962429	0.990165	non-significant
IL4	0.6773	25	0.89945	26	0.22215	0.977452	0.995271	non-significant
CEP164	0.0766	25	0.196825	26	0.120225	0.977452	0.995271	non-significant
IL10	0.2229	25	-0.177425	26	-0.400325	0.992483	0.995271	non-significant
CLEC4A	0.2269	25	0.27655	26	0.04965	0.992483	0.995271	non-significant
TNFSF12	0.2514	25	0.34125	26	0.08985	0.992483	0.995271	non-significant
BTN2A1	0.3409	25	0.32065	26	-0.02025	0.992483	0.995271	non-significant
FGF19	-0.2451	25	-0.092625	26	0.152475	0.992483	0.995271	non-significant
GAL	0.4138	25	0.3267	26	-0.0871	0.992483	0.995271	non-significant
FST	0.2293	25	0.15995	26	-0.06935	0.992483	0.995271	non-significant
CXCL14	0.1283	25	0.1422	26	0.0139	1	1	non-significant
